# Trajectories of genetic risk across dimensions of alcohol use behaviors

**DOI:** 10.1101/2025.03.27.25324798

**Authors:** Jeanne E Savage, Fazil Aliev, Peter B Barr, Maia Choi, Gabin Drouard, Megan E Cooke, Sally I Kuo, Mallory Stephenson, Sarah J Brislin, Zoe E Neale, Spit for Science Working Group, COGA Investigators, Antti Latvala, Richard J. Rose, Jaakko Kaprio, Danielle M Dick, Jacquelyn Meyers, Jessica E Salvatore, Danielle Posthuma

## Abstract

**Background:** Alcohol use behaviors (AUBs) manifest in a variety of normative and problematic ways across the life course, all of which are heritable. Twin studies show that genetic influences on AUBs change across development, but this is usually not considered in research identifying and investigating the genes linked to AUBs.

**Aims:** Understanding the dynamics of how genes shape AUBs could point to critical periods in which interventions may be most effective and provide insight into the mechanisms behind AUB-related genes. In this project, we investigate how genetic associations with AUBs unfold across development using longitudinal modelling of polygenic scores (PGSs).

**Design:** Using results from genome-wide association studies (GWASs), we created PGSs to index individual-level genetic risk for multiple AUB-related dimensions: *Consumption*, *Problems*, a variable pattern of drinking associated with a preference for beer (*BeerPref*), and externalizing behavior (*EXT*). We created latent growth curve models and tested PGSs as predictors of latent growth factors (intercept, slope, quadratic) underlying trajectories of AUBs.

**Setting:** PGSs were derived in six longitudinal epidemiological cohorts from the US, UK, and Finland.

**Participants:** Participant data were obtained from AddHealth, ALSPAC, COGA, FinnTwin12, the older Finnish Twin Cohort, and Spit for Science (total N = 19,194). These cohorts included individuals aged 14 to 67, with repeated measures collected over a span of 4 to 36 years.

**Measurements:** Primary measures included monthly frequency of typical alcohol consumption (CON) and heavy episodic drinking (HED).

**Findings:** Results indicated that higher PGSs for all AUBs are robustly associated with higher mean levels of CON and/or HED (B = 0.064-0.333, *p* < 3.09E-04). However, these same genetic indices were largely not associated with drinking trajectories across cohorts. In the meta-analysis, only PGSs for chronic alcohol *Problems* consistently predicted a steeper slope (increasing trajectory) of CON across time (B = 0.470, *p* = 4.20E-06).

**Conclusions:** The results indicate that genetic associations with AUBs not only differ between behaviors, but also across developmental time points and across cohorts. Genetic studies that take such heterogeneity into account are needed to better represent the underlying etiology of AUBs. Individual-level genetic profiles may be useful to point to personalized intervention timelines, particularly for individuals with high alcohol *Problems* genetic risk scores.
