## Supplementary Table 1 for "Trajectories of genetic risk across dimensions of alcohol use behaviors"

### Sheet: Sheet1
Supplementary Table S1. Descriptive statistics of alcohol use behaviors measured in five longitudinal cohorts.
Note: CON=typical consumption frequency; HED=heavy episodic drinking frequency; Freq=max frequency of consumption across different alcoholic beverage types; gEtOH=grams of ethanol consumption per month; Heavy=dichotomous measure of heavy drinking >1 time per month; Passout=frequency of passing out from alcohol consumption in the past year; x=no assessment available for this age/measure.
	AddHealth			ALSPAC			COGA			FinnTwin12			S4S			FTC
Age	N	CON M (SD)	HED M (SD)	N	CON M (SD)	HED M (SD)	N	CON M (SD)	HED M (SD)	N	CON M (SD)	HED M (SD)	N	CON M (SD)	HED M (SD)	N	Freq M (SD)	gEtOH M (SD)	Heavy M (SD)	PassOut M (SD)
14	1208	0.74 (2.95)	0.54 (3.29)	x	x	x	745	0.12 (0.80)	0.05 (0.56)	1171	0.45 (0.84)	0.22 (0.53)	x	x	x	x	x	x	x	x
15	1575	1.12 (3.36)	0.84 (3.47)	x	x	x	376	0.51 (1.87)	0.30 (1.52)	x	x	x	x	x	x	x	x	x	x	x
16	1672	1.5 (3.92)	1.17 (3.94)	3415	3.42 (3.48)	0.99 (1.41)	557	0.89 (2.60)	0.65 (2.32)	x	x	x	x	x	x	x	x	x	x	x
17	1734	1.88 (4.24)	1.35 (3.95)	2919	4.43 (3.97)	1.10 (1.48)	496	1.69 (3.45)	1.11 (2.91)	391	1.96 (2.11)	0.91 (1.30)	x	x	x	x	x	x	x	x
18	1434	2.39 (4.56)	1.76 (4.28)	2327	6.05 (4.63)	1.56 (1.86)	667	2.35 (4.65)	1.52 (3.64)	726	2.11 (2.18)	0.90 (1.30)	3770	2.77 (3.82)	1.39 (3.32)	164	3.36 (2.89)	4.09 (2.24)	0.37 (0.48)	x
19	881	3.22 (5.63)	2.02 (4.44)	x	x	x	559	3.67 (5.70)	2.33 (4.55)	x	x	x	3335	3.45 (3.98)	2.00 (3.62)	x	x	x	x	x
20	698	3.87 (6.08)	2.21 (4.44)	2934	5.68 (4.56)	1.85 (2.04)	649	4.25 (5.90)	2.74 (5.09)	x	x	x	2049	3.74 (4.06)	2.54 (3.63)	519	3.93 (3.35)	4.48 (1.99)	0.35 (0.48)	x
21	797	4.39 (6.04)	2.04 (3.99)	x	x	x	656	5.53 (6.35)	3.09 (4.95)	x	x	x	1342	5.17 (4.70)	2.99 (4.04)	x	x	x	x	x
22	769	4.37 (6.19)	1.96 (4.57)	2733	5.26 (4.44)	1.44 (1.79)	592	6.40 (6.91)	3.45 (5.44)	748	3.76 (3.75)	1.43 (1.64)	1060	5.89 (4.89)	3.15 (4.11)	527	4.66 (3.79)	4.98 (1.62)	0.40 (0.49)	x
23	769	4.53 (6.28)	2.23 (4.79)	x	x	x	556	6.41 (6.91)	3.15 (5.24)	465	4.03 (3.98)	1.45 (1.67)	x	x	x	x	x	x	x	x
24	662	4.31 (6.57)	1.90 (4.58)	2764	5.53 (4.56)	1.39 (1.75)	488	6.23 (6.93)	2.85 (4.89)	x	x	x	x	x	x	606	4.71 (4.02)	4.77 (1.83)	0.36 (0.48)	1.26 (1.73)
25	444	3.86 (5.69)	1.64 (3.93)	x	x	x	429	6.36 (6.68)	2.44 (4.42)	x	x	x	x	x	x	x	x	x	x	x
26	671	4.57 (6.44)	1.74 (3.78)	x	x	x	364	6.28 (7.36)	2.33 (4.47)	x	x	x	x	x	x	959	4.15 (3.53)	4.64 (1.79)	0.33 (0.47)	0.71 (1.25)
27	776	4.85 (6.86)	2.02 (4.59)	x	x	x	336	6.41 (7.22)	2.26 (4.72)	x	x	x	x	x	x	x	x	x	x	x
28	963	4.21 (6.48)	1.61 (4.12)	3010	5.2 (4.94)	1.32 (2.08)	261	6.61 (7.82)	2.20 (4.64)	x	x	x	x	x	x	977	4.44 (3.87)	4.74 (1.73)	0.31 (0.46)	1.08 (1.76)
29	873	4.14 (6.10)	1.62 (3.91)	x	x	x	232	7.13 (7.57)	1.75 (3.63)	x	x	x	x	x	x	x	x	x	x	x
30	931	4.30 (6.69)	1.92 (4.9)	x	x	x	191	6.27 (7.45)	1.54 (3.61)	x	x	x	x	x	x	968	4.49 (3.98)	4.78 (1.72)	0.31 (0.46)	0.99 (1.52)
31	577	4.56 (7.29)	1.88 (4.92)	x	x	x	140	6.45 (7.44)	2.07 (4.62)	x	x	x	x	x	x	x	x	x	x	x
32	70	4.19 (7.46)	2.14 (5.43)	x	x	x	190	5.86 (6.97)	1.44 (3.59)	x	x	x	x	x	x	1171	4.34 (4)	4.6 (1.89)	0.27 (0.44)	0.94 (1.4)
33	x	x	x	x	x	x	x	x	x	x	x	x	x	x	x	x	x	x	x	x
34	x	x	x	x	x	x	x	x	x	x	x	x	x	x	x	1319	4.54 (4.22)	4.63 (1.87)	0.26 (0.44)	0.53 (1.28)
35	x	x	x	x	x	x	x	x	x	269	3.16 (3.28)	0.89 (1.60)	x	x	x	x	x	x	x	x
36	x	x	x	x	x	x	x	x	x	x	x	x	x	x	x	1484	4.39 (3.95)	4.60 (1.90)	0.26 (0.44)	0.45 (1.13)
38	x	x	x	x	x	x	x	x	x	334	3.13 (3.46)	0.92 (1.55)	x	x	x	1640	4.42 (4.15)	4.55 (1.95)	0.26 (0.44)	0.43 (1.14)
40	x	x	x	x	x	x	x	x	x	x	x	x	x	x	x	1529	4.47 (4.24)	4.52 (1.98)	0.24 (0.43)	0.48 (1.26)
42	x	x	x	x	x	x	x	x	x	x	x	x	x	x	x	894	4.36 (4.26)	4.41 (2.06)	0.24 (0.43)	0.38 (1.08)
44	x	x	x	x	x	x	x	x	x	x	x	x	x	x	x	959	4.38 (4.31)	4.39 (2.09)	0.24 (0.43)	0.37 (1.04)
46	x	x	x	x	x	x	x	x	x	x	x	x	x	x	x	948	4.46 (4.37)	4.41 (2.12)	0.25 (0.43)	0.44 (1.20)
48	x	x	x	x	x	x	x	x	x	x	x	x	x	x	x	604	4.78 (4.44)	4.52 (2.06)	0.23 (0.42)	0.26 (1.03)
50	x	x	x	x	x	x	x	x	x	x	x	x	x	x	x	435	4.79 (4.62)	4.46 (2.01)	0.20 (0.40)	0.20 (0.76)
52	x	x	x	x	x	x	x	x	x	x	x	x	x	x	x	525	4.49 (4.43)	4.29 (2.22)	0.21 (0.41)	0.20 (0.79)
54	x	x	x	x	x	x	x	x	x	x	x	x	x	x	x	504	4.29 (4.57)	4.25 (2.22)	0.21 (0.41)	0.31 (1.04)
56	x	x	x	x	x	x	x	x	x	x	x	x	x	x	x	673	4.78 (4.72)	4.72 (1.98)	0.29 (0.45)	0.47 (1.28)
58	x	x	x	x	x	x	x	x	x	x	x	x	x	x	x	443	x	4.87 (1.86)	0.33 (0.47)	0.93 (1.40)
60	x	x	x	x	x	x	x	x	x	x	x	x	x	x	x	397	x	4.94 (1.74)	0.29 (0.46)	0.68 (1.25)
62	x	x	x	x	x	x	x	x	x	x	x	x	x	x	x	381	x	5.03 (1.73)	0.28 (0.45)	1.05 (1.65)
64	x	x	x	x	x	x	x	x	x	x	x	x	x	x	x	360	x	5.01 (1.74)	0.24 (0.43)	0.76 (1.36)
66	x	x	x	x	x	x	x	x	x	x	x	x	x	x	x	392	x	4.75 (1.85)	0.21 (0.41)	1.04 (1.64)
67	x	x	x	x	x	x	x	x	x	x	x	x	x	x	x	76	x	5.26 (1.35)	0.21 (0.41)	0.75 (1.75)
